# Altered IL-6 signalling and risk of tuberculosis disease: a meta-analysis and Mendelian randomisation study

**DOI:** 10.1101/2023.02.07.23285472

**Authors:** Fergus Hamilton, Haiko Schurz, Tom A. Yates, James J. Gilchrist, Marlo Möller, Vivek Naranbhai, Peter Ghazal, Nicholas J Timpson, International Host TB Genetics Consortium, Tom Parks, Gabriele Pollara

## Abstract

IL-6 responses are ubiquitous in *Mycobacterium tuberculosis (Mtb)* infections, but their role in determining human tuberculosis (TB) disease risk is unknown. We used single nucleotide polymorphisms (SNPs) in and near the IL-6 receptor *(IL6R)* gene, focusing on the non-synonymous variant, rs2228145, associated with reduced classical IL-6 signalling, to assess the effect of altered IL-6 activity on TB disease risk. We identified 16 genome wide association studies (GWAS) of TB disease collating 17,982 cases of TB disease and 972,389 controls across 4 continents. Meta-analyses and Mendelian randomisation analyses revealed that reduced classical IL-6 signalling was associated with lower odds of TB disease, a finding replicated using multiple, independent SNP instruments and 2 separate exposure variables. Our findings establish a causal relationship between IL-6 signalling and the outcome of *Mtb* infection, suggesting IL-6 antagonists do not increase the risk of TB disease and should be investigated as adjuncts in treatment.
