## Supplementary tables for "Altered IL-6 signalling and risk of tuberculosis disease: a meta-analysis and Mendelian randomisation study"

### Sheet: Table S1
Table S1: MR estimates generated from the Wald ratio at rs2228145. Odds ratios are on the scale of natural log CRP decrease, with odds ratios less than one suggesting lower risk of TB disease.
Study	Odds Ratio	Standard error	P value
China 1 (unpublished)	0.46	1.38	0.572
China 2 (unpublished)	0.64	0.63	0.487
China, Qi et al	0.21	0.64	0.016
Estonia (unpublished)	5.28	1.05	0.111
Gambia (WTCCC)	8.91	1.09	0.045
Germany (unpublished)	1.06	1.1	0.961
Ghana, Thye et al	2.29	0.92	0.37
Japan, Mahasirimongkol et al	0.41	0.65	0.175
South Africa, Daya et al	0.91	2.47	0.969
South Africa, Schurz et al	0.41	1.55	0.563
Russia, Curtis et al	0.36	0.3	0.001
Finland, FinnGen	0.23	0.92	0.117
Japan, BBJ	0.36	0.65	0.113
China, Zheng et al	1.12	0.73	0.874
UK, UKBiobank	0.4	0.34	0.007
Thailand, Mahasirimongkol et al	1	0.46	0.992
Meta-analysis (FE)	0.52	0.15	1.28 x 10-5
Meta-analysis (RE)	0.59	0.21	0.014

### Sheet: Table S2
Table S2: SNPs included in the multiple SNP analysis
SNP	Effect Allele	Other Allele	Beta on IL6R protein	Effect allele Frequency	Standard Error	P value	exposure
rs11265614	C	G	-0.330283	0.202298	0.0396421	1.52e-16	IL6R Africa
rs12023772	A	G	0.934893	0.0366114	0.0852979	3.89e-27	IL6R Africa
rs12096944	T	C	-0.556045	0.0777659	0.0587902	9.06e-21	IL6R Africa
rs2228145	C	A	1.21324	0.128541	0.0402099	2.85e-163	IL6R Africa
rs74115741	T	C	0.325851	0.0983431	0.055037	3.81e-09	IL6R Africa
rs116037345	T	C	-0.406351	0.0309164	0.0478397	2.4e-17	IL6R Europe
rs116059394	G	A	-0.546873	0.0587828	0.0348393	1.26e-54	IL6R Europe
rs116141616	A	G	-0.571169	0.0240538	0.0541011	7.24e-26	IL6R Europe
rs12121180	T	C	0.379349	0.157632	0.0223686	2.75e-63	IL6R Europe
rs12739228	A	G	-0.711896	0.0356301	0.043676	1.1e-58	IL6R Europe
rs138398618	A	G	-0.404571	0.0169832	0.0645384	3.85e-10	IL6R Europe
rs140393337	T	G	-0.476978	0.0163594	0.0650769	2.56e-13	IL6R Europe
rs147830103	A	G	-0.623271	0.0230833	0.0544081	4.02e-30	IL6R Europe
rs2228145	C	A	1.04005	0.396645	0.0115782	1e-304	IL6R Europe
rs41269913	T	C	0.598311	0.03972	0.0416002	2.9e-46	IL6R Europe
rs73016210	A	G	-0.501887	0.0118536	0.0771518	8.28e-11	IL6R Europe
rs76289529	T	C	0.629353	0.0365313	0.0435368	1.03e-46	IL6R Europe
rs78664422	A	G	-0.605645	0.15583	0.0220877	1.53e-157	IL6R Europe
rs79778789	G	A	0.634067	0.0174685	0.0623861	4.19e-24	IL6R Europe
rs9803896	A	G	0.346442	0.147096	0.0227965	2.29e-51	IL6R Europe
rs147968970	A	G	0.570599	0.0228754	0.0550577	5.43e-25	IL6R Europe
rs56100876	A	G	0.634977	0.0183003	0.0617519	1.25e-24	IL6R Europe
rs11264239	A	G	0.596225	0.0515042	0.0370626	3.09e-57	IL6R Europe
rs113191295	A	G	0.196398	0.0606544	0.0346078	1.44e-08	IL6R Europe
rs114779784	C	G	-0.415316	0.027797	0.0506052	2.66e-16	IL6R Europe
rs116200390	T	C	0.31903	0.0364619	0.04404	4.8e-13	IL6R Europe
rs116306348	T	A	-0.398796	0.0308471	0.0482373	1.62e-16	IL6R Europe
rs12130660	C	T	0.297119	0.0515042	0.0378317	4.62e-15	IL6R Europe
rs12145000	T	C	0.472807	0.019964	0.0596496	2.6e-15	IL6R Europe
rs148246505	C	G	-0.359002	0.0198253	0.0597424	1.96e-09	IL6R Europe
rs185109973	T	C	0.791826	0.0110218	0.0791181	1.99e-23	IL6R Europe
rs60517797	C	T	-0.440368	0.0820047	0.0299346	2.73e-48	IL6R Europe
rs76401668	A	G	-0.502438	0.0230833	0.055433	1.6e-19	IL6R Europe
rs145558655	A	G	0.646979	0.0109524	0.0795445	4.87e-16	IL6R Europe

### Sheet: Table S3
Table S3: Comparison in effect size (beta) of IL6R protein levels on TB disease from Wald Ratio estimates using the single IL6R SNP rs2228145, and IVW MR estimates using multipe IL6R SNPs
	Beta (wald)	Beta (ivw)	Standard Error (wald)	Standard Error (ivw)	pval (wald)	pval (ivw)
Europe
Finland, FinnGen	−0.13	−0.14	0.08	0.07	0.12	0.04
Russia, Curtis et al	−0.09	−0.09	0.03	0.02	0	0
UK, UKBiobank	−0.08	−0.06	0.03	0.02	0.01	0.01
Germany (unpubished)	0	0.07	0.1	0.1	0.96	0.46
Estonia (unpublished)	0.15	0.09	0.11	0.1	0.18	0.35
Africa
South Africa, Schurz et al	−0.08	−0.13	0.14	0.1	0.56	0.17
South Africa, Daya et al	−0.01	0.03	0.23	0.16	0.97	0.85
Ghana, Thye et al	0.08	0.04	0.08	0.06	0.37	0.53
Gambia (WTCCC)	0.2	0.19	0.1	0.07	0.04	0.01
Asia
China 1 (unpublished)	−0.07	NA	0.13	NA	0.57	NA
China 2 (unpublished)	−0.04	NA	0.06	NA	0.49	NA
China, Qi et al	−0.14	NA	0.06	NA	0.02	NA
Japan, Mahasirimongkol et al	−0.08	NA	0.06	NA	0.18	NA
Japan, BBJ	−0.09	NA	0.06	NA	0.11	NA
China, Zheng et al	0.01	NA	0.07	NA	0.87	NA
Thailand, Mahasirimongkol et al	0	NA	0.04	NA	0.99	NA

### Sheet: Table S4
Table S4. Different meta-analytic approaches for the effect of IL6R plasma protein on TB disease risk in multiple SNP analysis.
Outcome	Method	Number of SNPs used	beta	se
Africa
Gambia (WTCCC)	MR Egger	5	0.174412	0.138928
Gambia (WTCCC)	Weighted median	5	0.173824	0.0770342
Gambia (WTCCC)	Inverse variance weighted	5	0.190384	0.0713852
Ghana, Thye et al	MR Egger	5	0.124787	0.112728
Ghana, Thye et al	Weighted median	5	0.0535438	0.0653941
Ghana, Thye et al	Inverse variance weighted	5	0.0376214	0.0595051
South Africa, Daya et al	MR Egger	5	0.0705018	0.387432
South Africa, Daya et al	Weighted median	5	0.0239031	0.169537
South Africa, Daya et al	Inverse variance weighted	5	0.0303249	0.161986
South Africa, Schurz et al	MR Egger	5	0.0493941	0.219244
South Africa, Schurz et al	Weighted median	5	-0.112647	0.103559
South Africa, Schurz et al	Inverse variance weighted	5	-0.129901	0.0952053
Europe
Estonia (unpublished)	MR Egger	15	0.242339	0.296
Estonia (unpublished)	Weighted median	15	0.14807	0.106957
Estonia (unpublished)	Inverse variance weighted	15	0.0948998	0.101622
Germany (unpubished)	MR Egger	17	-0.106125	0.271555
Germany (unpubished)	Weighted median	17	0.0230499	0.092942
Germany (unpubished)	Inverse variance weighted	17	0.0725612	0.098882
Russia, Curtis et al	MR Egger	15	-0.0937963	0.0568567
Russia, Curtis et al	Weighted median	15	-0.0887543	0.0260321
Russia, Curtis et al	Inverse variance weighted	15	-0.0908265	0.0214633
Finland, FinnGen	MR Egger	28	-0.155644	0.171394
Finland, FinnGen	Weighted median	28	-0.130105	0.0766196
Finland, FinnGen	Inverse variance weighted	28	-0.141008	0.0673166
UK, UKBiobank	MR Egger	29	-0.144794	0.0555481
UK, UKBiobank	Weighted median	29	-0.0715721	0.0288987
UK, UKBiobank	Inverse variance weighted	29	-0.0561284	0.0229259
